# A SCOPING REVIEW OF ALZHEIMER’S DISEASE HYPOTHESES: THE CASE FOR A MULTI-FACTORIAL THEORY

**DOI:** 10.1101/2023.07.26.23293030

**Authors:** Simon Duchesne, Louis-Simon Rousseau, Florence Belzile, Laurie-Ann Welsh, Beatrice Cournoyer, Marianne Arseneau, Véronick Lapierre, Sara-Maude Poulin, Olivier Potvin, Carol Hudon

**Affiliations:** Department of Radiology and Nuclear Medicine, Université Laval, Quebec City, QC, Canada; Quebec Heart and Lung Research Institute, Quebec City, QC, Canada; CERVO Brain Research Centre, Quebec City, QC, Canada; School of Psychology, Université Laval, Quebec City, QC, Canada; VITAM Research Centre, Quebec City, QC, Canada

**Keywords:** Alzheimer’s disease, theory, hypothesis, scoping review, amyloid, metabolism, mitochondrial dysfunction, cerebrovascular disease

## Abstract

**Introduction:** There is a common agreement that Alzheimer’s disease (AD) is inherently complex; otherwise, a general disagreement remains on its etiological underpinning, with numerous alternative hypotheses having been proposed.

**Methods:** We performed a scoping review of 105 original manuscripts describing hypotheses and theories of AD published in the past decades, characterized them as having a single or multifactorial focus, and tracked their impact.

**Results:** Three stages can be discerned in terms of hypotheses generation, with three quarter of studies proposing a hypothesis characterized as being single-focus. The most important theoretical groupings were the Amyloid group, followed by Metabolism and Mitochondrial dysfunction, then Cerebrovascular. Lately, evidence towards Genetics and especially Gut/Brain interactions came to the fore.

**Discussion:** When viewed together, these multi-faceted reports reinforce the notion that AD affects multiple sub-cellular, cellular, anatomical, and physiological systems at the same time but at varying degree between individuals. A major impediment remains provide a comprehensive view of all these systems and their interactions to manage its inherent complexity.

**RESEARCH IN CONTEXT:**

1. We propose a scoping review of 105 original manuscripts describing hypotheses and theories of Alzheimer’s disease (AD) that have been published in the past decades, characterized as having a single or multifactorial focus.
2. We found that three quarter of studies proposed a hypothesis characterized as being single-focus (77/105), with the most important theoretical groupings being the Amyloid group, followed by Metabolism and Mitochondrial dysfunction, then Cerebrovascular. Three stages can be discerned in terms of hypotheses generation. The first phase (∼1980-1995) included the establishment of the main thrusts that have endured to this day (Amyloid, Glial, Infection, Inflammation, Metabolism, Oxidative stress, and Proteinopathies hypotheses; multifactorality; and neurotoxicity). In the second phase (1995-2005), the importance of the Cerebrovasculature, Mitochondrial dysfunction, and Neurotransmitters were recognized. Lately (2005-2020), evidence towards Genetics (outside of the autosomal dominant form of AD), and especially Gut/Brain interactions came to the fore.
3. When viewed together, these multi-faceted reports reinforce the notion that AD affects multiple sub-cellular, cellular, anatomical, and physiological systems at the same time but at varying degree between individuals. A major impediment remains provide a comprehensive view of all these systems and their interactions to manage its inherent complexity.

**HIGHLIGHTS:**

- We propose a scoping review of hypotheses and theories for Alzheimer’s disease (AD)
- Out of over 11,000 abstracts, we reviewed 105 articles, separated as having a single-focus or multi-factorial approach
- The diversity of reports calls for an integrative view of AD in order to encompass its inherent complexity
