## Supplementary Material 1 for "A SCOPING REVIEW OF ALZHEIMER’S DISEASE HYPOTHESES: THE CASE FOR A MULTI-FACTORIAL THEORY"

### Sheet: Final
Author-Year	Lead author	Lead author country	Authorship	Year	Title	Study design	Citation count	Citations speed	Dimension	Grouping
Accardi 2012	Giulia Accardi	Italy	Multiple author	2012	Can Alzheimer disease be a form of type 3 diabetes?	Evidence-based overview	97	8.81818	Unicist	Metabolism
Albensi 2019	Benedict C. Albensi	Canada	Single author	2019	Dysfunction of mitochondria: Implications for Alzheimer's disease	Evidence-based overview	51	12.75	Unicist	Mitochondrial dysfunction
Aliev 2009	Gjumrakch Aliev	United States	Multiple author	2009	Nitric oxide as an initiator of brain lesions during the development of Alzheimer disease	Evidence-based overview	138	9.85714	Unicist	Oxydative stress
Ambrose 2014	Charles T. Ambrose	United States	Single author	2014	A therapeutic approach for senile dementias: Neuroangiogenesis	Evidence-based overview	21	2.33333	Unicist	Cerebrovascular
Anastasio 2011	Thomas J. Anastasio	United States	Single author	2011	Data-driven modeling of Alzheimer Disease pathogenesis	Evidence-based overview	39	3.25	Multifactorial	Amyloid
Angelucci 2019	Francesco Angelucci	Czech Republic	Multiple author	2019	Antibiotics, gut microbiota, and Alzheimer's disease	Systematic review	248	62	Multifactorial	Gut/brain axis
Area-Gomez 2019	Estela Area-Gomez	United States	Multiple author	2019	Mitochondria, OxPhos, and neurodegeneration: Cells are not just running out of gas	Theoretical overview	83	20.75	Unicist	Mitochondrial dysfunction
Arendt 2007	Thomas Arendt	Germany	Multiple author	2007	Linking cell-cycle dysfunction in Alzheimer's disease to a failure of synaptic plasticity	Theoretical overview	68	4.25	Unicist	Other
Armstrong 2011	Richard A. Armstrong	UK	Single author	2011	The pathogenesis of alzheimer's disease: A reevaluation of the "amyloid cascade hypothesis"	Theoretical overview	150	12.5	Multifactorial	Other
Axelsen 2011	Paul H. Axelsen	United States	Multiple author	2011	Oxidative stress and cell membranes in the pathogenesis of Alzheimer's disease	Theoretical overview	191	15.9167	Unicist	Other
Ball 1982	M.J. Ball	Canada	Single author	1982	Alzheimer's disease. A challenging enigma	Theoretical overview	34	0.829268	Multifactorial	Other
Barger 2004	Steven W. Barger	United States	Single author	2004	An unconventional hypothesis of oxidation in Alzheimer's disease: intersections with excitotoxicity	Theoretical overview	26	1.36842	Multifactorial	Inflammation
Bastian 2015	Frank O. Bastian	United States	Single author	2015	Is Alzheimer's Disease Infectious? Relative to the CJD Bacterial Infection Model of Neurodegeneration	Theoretical overview	0	0	Unicist	Infection
Baudron 2015	Claire Roubaud Baudron	France	Multiple author	2015	Alzheimer's disease: the infectious hypothesis	Systematic review	12	1.5	Unicist	Infection
Benzi 1995	G. Benzi	Italy	Multiple author	1995	Are reactive oxygen species involved in Alzheimer's disease?	Systematic review	506	18.0714	Unicist	Oxydative stress
Bermejo-Pareja 2020	F. Bermejo-Pareja	Spain	Multiple author	2020	Salivary lactoferrin as biomarker for Alzheimer's disease: Brain-immunity interactions	Evidence-based overview	32	10.6667	Unicist	Immunology
Bi 2020	Daniel Bi	China	Multiple author	2020	GABAergic dysfunction in excitatory and inhibitory (E/I) imbalance drives the pathogenesis of Alzheimer's disease	Theoretical overview	54	18	Unicist	Neurotransmitters
Bjorksten 1982	J.A. Bjorksten	United States	Single author	1982	Aluminium as a cause of senile dementia	Theoretical overview	2	0.0487805	Unicist	Metals
Block 2019	J. Block	Israel	Single author	2019	Alzheimer's disease might depend on enabling pathogens which do not necessarily cross the blood-brain barrier	Theoretical overview	12	3	Unicist	Infection
Bonda 2009	D.J. Bonda	United States	Multiple author	2009	Mitochondrial Drugs for Alzheimer Disease	Evidence-based overview	17	1.21429	Unicist	Mitochondrial dysfunction
Bonilla 1999	E. Bonilla	United States	Multiple author	1999	Mitochondrial involvement in Alzheimer's disease	Theoretical overview	203	8.45833	Unicist	Mitochondrial dysfunction
Bostanciklioglu 2019	M. Bostanciklioglu	Turkey	Single author	2019	The role of gut microbiota in pathogenesis of Alzheimer's disease	Theoretical overview	130	32.5	Unicist	Gut/brain axis
Brewer 2012	G.J. Brewer	United States	Single author	2012	Metals in the causation and treatment of Wilson's disease and Alzheimer's disease, and copper lowering therapy in medicine	Theoretical overview	36	3.27273	Unicist	Metals
Bruni 2020	A.C. Bruni	Italy	Multiple author	2020	From beta amyloid to altered proteostasis in Alzheimer's disease	Theoretical overview	22	7.33333	Multifactorial	Genetics
Bugiani 2020	O. Bugiani	Italy	Single author	2020	The puzzle of preserved cognition in the oldest old	Theoretical overview	4	1.33333	Unicist	Other
Bush 2003	A.I. Bush	Australia	Single author	2003	Copper, zinc, and the metallobiology of Alzheimer disease	Evidence-based overview	137	6.85	Unicist	Metals
Caselli 2020	R. Caselli	United States	Multiple author	2020	An agnostic reevaluation of the amyloid cascade hypothesis of Alzheimer's disease pathogenesis: The role of APP homeostasis	Theoretical overview	21	7	Unicist	Amyloid
Castellani 2019	R.J. Castellani	United States	Multiple author	2019	The amyloid cascade and Alzheimer‚Äôs disease therapeutics: theory versus observation	Evidence-based overview	87	21.75	Unicist	Amyloid
Castello 2013	M.A. Castello	United States	Multiple author	2013	Rational heterodoxy: Cholesterol reformation of the amyloid doctrine		41	4.1	Unicist	Other
Cerovic 2019	M. Cerovic	Italy	Multiple author	2019	Neuroinflammation and the Gut Microbiota: Possible Alternative Therapeutic Targets to Counteract Alzheimer‚Äôs Disease?	Evidence-based overview	88	22	Unicist	Gut/brain axis
Chen 2014	M. Chen	United States	Multiple author	2014	Our "energy-Ca2+ signaling deficits" hypothesis and its explanatory potential for key features of Alzheimer's disease		10	1.11111	Multifactorial	Mitochondrial dysfunction
Clarke 2000	R.P. Clarke	UK	Single author	2000	Does longer-term memory storage never become overloaded, and would such overload cause Alzheimer's disease and other dementia?	Theoretical overview	8	0.347826	Unicist	Other
Constantinidis 1990	J. Constantinidis	France	Single author	1990	Alzheimer's disease: The zinc theory	Theoretical overview	39	1.18182	Unicist	Metals
Cordonnier 2011	C. Cordonnier	France	Single author	2011	Brain microbleeds and Alzheimer's disease: Innocent observation or key player?	Evidence-based overview	320	26.6667	Other: Unicist	Cerebrovascular
Craddock 2012	T.J.A. Craddock	Canada	Multiple author	2012	The zinc dyshomeostasis hypothesis of Alzheimer's disease	Evidence-based overview	191	17.3636	Unicist	Metals
Craig 2011	L.A. Craig	Canada	Multiple author	2011	Revisiting the cholinergic in the development of Alzheimer's disease	Evidence-based overview	496	41.3333	Multifactorial	Neurotransmitters
Demetrius 2012	L.A. Demetrius	United States	Multiple author	2012	An inverse-Warburg effect and the origin of Alzheimer's disease	Theoretical overview	85	7.72727	Unicist	Metabolism
Denis 2013	P.A. Denis	France	Single author	2013	Alzheimer's disease: A gas model. The NADPH oxidase-Nitric Oxide system as an antibubble biomachinery	Evidence-based overview	13	1.3	Unicist	Other
Dezfulian 2008	M. Desfulian	Iran	Multiple author	2008	Can phages cause Alzheimer's disease?	Theoretical overview	10	0.666667	Other: Unicist	Infection
DiPatre 1991	P.L. Di Patre	United States	Single author	1991	Cytoskeletal alterations might account for the phylogenetic vulnerability of the human brain to Alzheimer's disease		11	0.34375	Unicist	Proteinopathy
Dwyer 2009	B.E. Dwyer	United States	Multiple author	2009	Getting the iron out: phlebotomy for Alzheimer's disease?	Evidence-based overview	43	3.07143	Unicist	Metals
Ebanks 2020	B. Ebanks	UK	Multiple author	2020	ATP synthase and Alzheimer's disease: putting a spin on the mitochondrial hypothesis	Evidence-based overview	25	8.33333	Unicist	Mitochondrial dysfunction
Erol 2010	A. Erol	Turkey	Single author	2010	Are paradoxical cell cycle activities in neurons and glia related to the metabolic theory of Alzheimer's disease?		19	1.46154	Unicist	White matter disease
Ethell 2010	D.W. Ethell	United States	Single author	2010	An amyloid-notch hypothesis for Alzheimer's disease	Theoretical overview	45	3.46154	Unicist	Amyloid
Folch 2019	J. Folch	Spain	Multiple author	2019	The Involvement of Peripheral and Brain Insulin Resistance in Late Onset Alzheimer's Dementia		41	10.25	Unicist	Metabolism
Fotuhi 2009	M. Fotuhi	United States	Multiple author	2009	Changing perspectives regarding late-life dementia	Systematic review	379	27.0714	Multifactorial	Other
Fox 2018	M. Fox	United States	Single author	2018	Evolutionary medicine‚ perspectives on Alzheimer's Disease: Review and new directions	Theoretical overview	23	4.6	Multifactorial	Other
Frederickson 1992	R.C.A. Frederickson	United States	Single author	1992	Astroglia in Alzheimer's disease	Evidence-based overview	153	4.93548	Unicist	Amyloid
Fulop 2020	Tamas Fulop	Canada	Multiple author	2000	Targeting Infectious Agents as a Therapeutic Strategy in Alzheimer's Disease	Evidence-based overview	24	1.04348	Unicist	Infection
Gallardo 2019	G. Gallardo	United States	Multiple author	2019	Amyloid-beta and Tau at the Crossroads of Alzheimer's Disease	Theoretical overview	109	27.25	Multifactorial	Amyloid
Han 2016	P. Han	United States	Multiple author	2016	A Theoretical Analysis of the Synergy of Amyloid and Tau in Alzheimer's Disease	Theoretical overview	18	2.57143	Multifactorial	Amyloid
Hardy 1992	J.A. Hardy	United States	Multiple author	1992	Alzheimer's disease: The amyloid cascade hypothesis	Evidence-based overview	7991	257.774	Unicist	Amyloid
Harman 1992	D. Harman	United States	Single author	1992	Free radical theory of aging: A hypothesis on pathogenesis of senile dementia of the Alzheimer's type	Theoretical overview	79	2.54839	Multifactorial	Inflammation
Henderson 1988	A.S. Henderson	Australia	Single author	1988	The risk factors for Alzheimer's disease: A review and a hypothesis	Evidence-based overview	191	5.45714	Multifactorial	Inflammation
Henry-Feugeas 2008	M.C. Henry-Feugeas	France	Single author	2008	Alzheimer's disease in late-life dementia: a minor toxic consequence of devastating cerebrovascular dysfunction	Theoretical overview	49	3.26667	Unicist	Cerebrovascular
Kaeser 2020	G.E. Kaeser	United States	Multiple author	2020	Mosaic Somatic Gene Recombination as a Potentially Unifying Hypothesis for Alzheimer's Disease	Evidence-based overview	18	6	Unicist	Genetics
Kapadia 2020	A. Kapadia	Canada	Single author	2020	Intersection between sleep and neurovascular coupling as the driving pathophysiology of Alzheimer's disease	Theoretical overview	4	1.33333	Multifactorial	Cerebrovascular
Khachaturian 1994	Z.S. Khachaturian	United States	Single author	1994	Calcium hypothesis of Alzheimer's disease and brain aging	Evidence-based overview	442	15.2414	Unicist	Other
King 1981	S.W. King	United States	Multiple author	1981	The clinical biochemistry of aluminum	Theoretical overview	132	3.14286	Unicist	Metals
Klevay 2008	L.M. Klevay	United States	Single author	2008	Alzheimer's disease as copper deficiency	Theoretical overview	78	5.2	Unicist	Metals
Lahiri 2007	D.K. Lahiri	United States	Multiple author	2007	How and when environmental agents and dietary factors affect the course of Alzheimer's disease: the "LEARn" model (latent early-life associated regulation) may explain the triggering of AD	Theoretical overview	144	9	Unicist	Metabolism
Liautard 1994	J.P. Liautard	France	Single author	1994	A HYPOTHESIS ON THE ETIOLOGY OF ALZHEIMERS-DISEASE - DESCRIPTION OF A MODEL INVOLVING A MISFOLDED CHAPERONE	Theoretical overview	11	0.37931	Unicist	Proteinopathy
Lopes 2009	J.P. Lopes	Portugal	Multiple author	2009	Cell cycle re-entry in Alzheimer's disease: A major neuropathological characteristic?	Theoretical overview	46	3.28571	Unicist	Other
Lynch 2000	C. Lynch	United States	Multiple author	2000	Comprehensive theory of Alzheimer's disease. The effects of cholesterol on membrane receptor trafficking	Theoretical overview	30	1.30435	Multifactorial	Metabolism
Maccioni 2009	R. B. Maccioni	Chile	Multiple author	2009	What Have We Learned from the Tau Hypothesis?	Evidence-based overview	12	0.857143	Unicist	Inflammation
MacDonald 2007	A.B. MacDonald	United States	Single author	2007	Alzheimer's neuroborreliosis with trans-synaptic spread of infection and neurofibrillary tangles derived from intraneuronal spirochetes	Theoretical overview	41	2.5625	Unicist	Infection
Masliah 2000	E. Masliah	United States	Single author	2000	The role of synaptic proteins in Alzheimer's disease	Theoretical overview	56	2.43478	Unicist	Proteinopathy
Maurizi 2010	C.P. Maurizi	United States	Single author	2010	Choroid plexus portals and a deficiency of melatonin can explain the neuropathology of Alzheimer's disease	Theoretical overview	21	1.61538	Unicist	Other
McDonald 2002	R.J. McDonald	Canada	Single author	2002	Multiple combinations of co-factors produce variants of age-related cognitive decline: a theory	Theoretical overview	63	3	Multifactorial	Risk factors
MeierRuge 1996	W. Meier-Ruge	Switzerland	Multiple author	1996	The significance of glucose turnover in the brain in the pathogenetic mechanisms of Alzheimer's disease	Theoretical overview	82	3.03704	Unicist	Metabolism
Mesulam 2000	M.M. Mesulam	United States	Single author	2000	A plasticity-based theory of the pathogenesis of Alzheimer's disease	Theoretical overview	163	7.08696	Multifactorial	Other
Miller 1993	D.W. Miller	United States	Single author	1993	Reflections on the psychobiological nature of reality, with a theory about Alzheimer's disease	Text and opinion	1	0.0333333	Multifactorial	Other
Moulton 2012	P.V. Moulton	United States	Multiple author	2012	Air Pollution, Oxidative Stress, and Alzheimer's Disease	Evidence-based overview	244	22.1818	Multifactorial	Other
Mullins 2017	R.J. Mullins	United States	Multiple author	2017	Insulin resistance as a link between amyloid-beta and tau pathologies in Alzheimer's disease	Evidence-based overview	137	22.8333	Multifactorial	Metabolism
Nehls 2016	M. Nehls	Germany	Single author	2016	Unified theory of Alzheimer's disease (UTAD): Implications for prevention and curative therapy	Theoretical overview	39	5.57143	Multifactorial	Other
Neill 2001	D. Neill	UK	Single author	2001	Maladaptive and dysfunctional synaptoplasticity in relation to Alzheimer's disease and schizophrenia	Theoretical overview	2	0.0909091	Multifactorial	Other
Offringa-Hup 2020	A. Offringa-Hup	The Netherlands	Single author	2020	Alzheimer's disease: The derailed repair hypothesis	Theoretical overview	0	0	Multifactorial	Other
Orehek 2012	A.J. Orehek	United States	Single author	2012	The Micron Stroke Hypothesis of Alzheimer's Disease and Dementia	Theoretical overview	10	0.909091	Unicist	Cerebrovascular
Paroni 2019	G. Paroni	Italy	Multiple author	2019	Understanding the Amyloid Hypothesis in Alzheimer's Disease	Theoretical overview	66	16.5	Unicist	Amyloid
Petrella 2019	J.R. Petrella	United States	Multiple author	2019	Computational Causal Modeling of the Dynamic Biomarker Cascade in Alzheimer's Disease	Theoretical overview	24	6	Unicist	Amyloid
Pluta 2008	R. Pluta	Poland	Multiple author	2008	Brain ischemia and ischemic blood-brain barier as etiological factors in sporadic Alzheimer's disease	Evidence-based overview	37	2.46667	Unicist	Cerebrovascular
Roberts 1993	G.W. Roberts	UK	Multiple author	1993	On the origin of Alzheimer's disease: A hypothesis	Evidence-based overview	74	2.46667	Unicist	Amyloid
Roccisano 2014	D. Roccisano	Australia	Multiple author	2014	A possible cause of Alzheimer's dementia - Industrial soy foods	Theoretical overview	12	1.33333	Unicist	Other
Rodrigues 2010	R. Rodrigues	Brazil	Multiple author	2010	Oxidative stress and neurodegeneration: An inevitable consequence of aging? Implications for therapy	Theoretical overview	6	0.461538	Unicist	Inflammation
Rorbach-Dolata 2019	A. Rorbach-Dolata	Poland	Multiple author	2019	Neurometabolic Evidence Supporting the Hypothesis of Increased Incidence of Type 3 Diabetes Mellitus in the 21st Century	Theoretical overview	35	8.75	Unicist	Metabolism
Sambamurti 2006	K. Sambamurti	United States	Multiple author	2006	A partial failure of membrane protein turnover may cause Alzheimer's disease: A new hypothesis	Theoretical overview	95	5.58824	Unicist	Amyloid
Schiel 2018	K.A. Schiel	United States	Single author	2018	A new etiologic model for Alzheimers Disease	Theoretical overview	4	0.8	Unicist	Other
Schmitt 2005	H.P. Schmitt	Germany	Single author	2005	Neuro-modulation, aminergic neuro-disinhibition and neuro-degeneration. Draft of a comprehensive theory for Alzheimer disease	Theoretical overview	24	1.33333	Unicist	Neurotransmitters
Seaton 2020	A. Seaton	UK	Multiple author	2020	Pollution, Particles, and Dementia: A Hypothetical Causative Pathway	Theoretical overview	14	4.66667	Unicist	Inflammation
Selkoe 2000	D. J. Selkoe	United States	Single author	2000	Toward a comprehensive theory for Alzheimer's disease. Hypothesis: Alzheimer's disease is caused by the cerebral accumulation and cytotoxicity of amyloid Œ≤-protein	Theoretical overview	818	35.5652	Unicist	Amyloid
Sordillo 2020	L. Sordillo	United States	Multiple author	2020	Abnormal Tryptophan Metabolism in Alzheimer's Disease (ALZ): Label-free spectroscopy suggests an alternative theory of ALZ causation	Theoretical overview	2	0.666667	Unicist	Neurotransmitters
Streit 2004	W.J. Streit	United States	Single author	2004	Microglia and Alzheimer's disease pathogenesis	Theoretical overview	422	22.2105	Unicist	White matter disease
Suresh 2020	J. Suresh	Singapore	Multiple author	2020	Shared signaling pathways in Alzheimer's and metabolic disease may point to new treatment approaches		14	4.66667	Unicist	Metabolism
Swerdlow 2009	R.H. Swerdlow	United States	Multiple author	2009	A “mitochondrial cascade hypothesis” for sporadic Alzheimer's disease	Evidence-based overview	747	53.3571	Unicist	Mitochondrial dysfunction
Tam 2012	J.H.K. Tam	Canada	Multiple author	2012	Amyloid and alzheimer's disease: Inside and out	Evidence-based overview	91	8.27273	Unicist	Amyloid
Torreilles 2002	F. Torreilles	France	Multiple author	2002	Pathogenic theories and intrathecal analysis of the sporadic form of Alzheimer's disease	Evidence-based overview	75	3.57143	Unicist	Proteinopathy
Tse 2017	K.H. Tse	Hong-Kong	Multiple author	2017	Re-imagining Alzheimer's disease ‚Äì the diminishing importance of amyloid and a glimpse of what lies ahead	Theoretical overview	90	15	Multifactorial	Other
Uleman 2020	J.F. Uleman	The Netherlands	Multiple author	2020	Mapping the multicausality of Alzheimer's disease through group model building		13	4.33333	Multifactorial	Other
Vagnucci 2003	A.H.Vagnucci	United States	Multiple author	2003	Alzheimer's disease and angiogenesis	Evidence-based overview	376	18.8	Unicist	Cerebrovascular
Veurink 2003	G. Veurink	Australia	Multiple author	2003	Genetics, lifestyle and the roles of amyloid Œ≤ and oxidative stress in Alzheimer's disease		65	3.25	Unicist	Inflammation
Webber 2006	K.M. Webber	United States	Multiple author	2006	The cell cycle and hormonal fluxes in Alzheimer disease: A novel therapeutic target	Theoretical overview	23	1.35294	Unicist	Other
Ying 1996	W. Ying	United States	Single author	1996	Deleterious network hypothesis of Alzheimer's disease	Theoretical overview	30	1.11111	Multifactorial	Other
Yurov 2011	Y.B. Yurok	Russia	Multiple author	2011	The DNA replication stress hypothesis of Alzheimer's disease	Theoretical overview	107	8.91667	Unicist	Genetics
Zlokovic 2002	B. Zlokovic	United States	Single author	2002	Vascular disorder in Alzheimer's disease: Role in pathogenesis of dementia and therapeutic targets	Evidence-based overview	87	4.14286	Unicist	Cerebrovascular
Zuodong 2019	S. Zuodong	China	Single author	2019	The theory of dove-like particles	Theoretical overview	5	1.25	Other	Other
